# Limited intestinal inflammation despite diarrhea, fecal viral RNA and SARS-CoV-2-specific IgA in patients with acute COVID-19

**DOI:** 10.1101/2020.09.03.20183947

**Authors:** Graham J. Britton, Alice Chen-Liaw, Francesca Cossarini, Alexandra E. Livanos, Matthew P. Spindler, Tamar Plitt, Joseph Eggers, Ilaria Mogno, Ana S. Gonzalez-Reiche, Sophia Siu, Michael Tankelevich, Lauren Tal Grinspan, Rebekah E. Dixon, Divya Jha, Adriana van de Guchte, Zenab Khan, Gustavo Martinez-Delgado, Fatima Amanat, Daisy A. Hoagland, Benjamin R. tenOever, Marla C. Dubinsky, Miriam Merad, Harm van Bakel, Florian Krammer, Gerold Bongers, Saurabh Mehandru, Jeremiah J. Faith

## Abstract

We sought to characterize the role of the gastrointestinal immune system in the pathogenesis of the inflammatory response associated with COVID-19. We measured cytokines, inflammatory markers, viral RNA, microbiome composition and antibody responses in stool from a cohort of 44 hospitalized COVID-19 patients. SARS-CoV-2 RNA was detected in stool of 41% of patients and more frequently in patients with diarrhea. Patients who survived had lower fecal viral RNA than those who died. Strains isolated from stool and nasopharynx of an individual were the same. Compared to uninfected controls, COVID-19 patients had higher fecal levels of IL-8 and lower levels of fecal IL-10. Stool IL-23 was higher in patients with more severe COVID-19 disease, and we found evidence of intestinal virus-specific IgA responses associated with more severe disease. We provide evidence for an ongoing humeral immune response to SARS-CoV-2 in the gastrointestinal tract, but little evidence of overt inflammation.
