## Supplemental Tables for "Limited intestinal inflammation despite diarrhea, fecal viral RNA and SARS-CoV-2-specific IgA in patients with acute COVID-19"

### Sheet: Data file S1 Clinical Metadata
Deidentified_donor_ID	COVID_severity_on_admission	COVID_severity_peak	COVID_phenotype	any_GI_symptom	Survived	ICU_Admission	Age (range)	Gender	Race_ethnicity	BMI	Diarrhea	Nausea	Vomiting	Abx_during_admission	Hydroxychloroquine	Azithromycin	Convalescent_plasma	Remdesivir	Steroids	Therapeutic_anticoagulation	Famotidine	Immunomoduatory_drugs	IL6_serum_admission	IL8_serum_admission	TNFa_serum_admission	IL1B_serum_admission	WBC_admission	percent_lymphs_admission	AST_admission	ALT_admission	ALKP_admission	Creatine_admission	CRP_admission	Ferritin_admission	DDimer_admission	LDH_admission	Procalcitonin_admission
MSSM_001	Mild	Mild	GI	GI	Yes	No	21-25	Female	African-American	21.97	No	Yes	Yes	No	No	No	No	No	No	Yes		No	NA	NA	NA	NA	7.3	15.5	20	14	80	1.56	3.8	111	0.95	233	0.08
MSSM_002	Mild	Mild	Resp/GI	GI	Yes	No	21-25	Female	African-American	40.35	Yes	Yes	Yes	No	No	No	No	No	No	No	No	No	1.2	6.2	5.6	0.2	4.4	40.9	26	18	63	0.87	1.1	49	0.3	186	0.02
MSSM_003	Moderate	Moderate	Resp/GI	GI	Yes	No	31-35	Female	Hispanic	34.91	Yes	No	No	No	No	No	No	Yes	Yes	No	Yes	No	6.4	4.8	12.7	0.3	8.6	2.1	9	7	51	1.51	87	213	3.23	271	0.09
MSSM_004	Severe	Severe	Resp/GI	GI	Yes	No	31-35	Female	African-American	54.93	Yes	Yes	No	Yes	No	Yes	No	No	No	Yes		No	95.5	37.3	14.2	0.3	10.1	13.7	31	15	56	0.52	215.1	391	1.13	669	5.15
MSSM_005	Severe	Severe	Respiratory	no_GI	Yes	Yes	31-35	Female	Other	30.53	No	No	No	Yes	Yes	Yes	No	Yes	No	Yes		No	197.9	NA	NA	NA	10.2	6.7	35	16	183	0.53	169.1	96	1.02	390	0.46
MSSM_006	Mild	Mild	GI	GI	Yes	No	36-40	Male	White	18.78	Yes	Yes	Yes	No	No	No	No	No	No	No		No	5	14.2	12.1	0.3	6.1	24	13	12	76	0.55	47.2	299	0.67	136	0.03
MSSM_007	Severe	Severe	Resp/GI	GI	Yes	No	36-40	Female	African-American	56.49	Yes	No	No	No	No	No	Yes	No	Yes	Yes	Yes	No	18.6	14.4	14.5	0.3	17.5	6	29	34	81	0.87	184.9	557	0.52	370	0.16
MSSM_008	Severe	Severe	Resp/GI	GI	Yes	No	36-40	Male	Hispanic	38.74	Yes	No	No	No	No	Yes	Yes	Yes	No	Yes	Yes	No	283	122	30.1	0.4	4.1	11.7	198	132	105	0.85	176	3477	3.08	1184	0.64
MSSM_009	Mild	Mild	Respiratory	no_GI	Yes	Yes	41-45	Male	White	26.78	No	No	No	Yes	No	No	No	No	No	Yes	No	No	51	13	16.5	0.5	10.2	6.3	13	13	83	0.62	224	335	1.12	216	15.47
MSSM_010	Moderate	Severe	Resp/GI	GI	Yes	No	41-45	Male	Hispanic	23.45	Yes	No	No	No	Yes	No	No	No	No	No	No	No	118	16.7	25	0.3	7.7	1.2	11	9	69	16.2	70	819	1.09	286	0.76
MSSM_011	Severe	Severe	Resp/GI	GI	Yes	No	41-45	Female	Hispanic	32	Yes	No	No	Yes	Yes	Yes	No	No	Yes	Yes		No	44.9	48.7	38.3	0.2	6.7	1	14	10	266	1.33	136.2	85	9.15	NA	0.51
MSSM_012	Moderate	Severe	Resp/GI	GI	Yes	No	46-50	Male	Other	25.8	Yes	No	No	Yes	Yes	No	No	No	Yes	Yes	Yes	Yes	46	54.3	27.6	5.2	6.5	11.7	77	99	77	1.08	175.5	4044	1.2	899	0.2
MSSM_013	Moderate	Moderate	Resp/GI	GI	Yes	No	46-50	Male	Other	30.32	Yes	No	No	No	No	No	No	Yes	No	No		No	89.6	19.2	12.7	0.5	6.6	11.7	31	21	87	0.85	101.7	242	0.27	307	0.11
MSSM_014	Severe	Severe	Resp/GI	GI	No	Yes	51-55	Male	Asian	30.3	Yes	No	No	Yes	Yes	No	Yes	No	Yes	Yes	Yes	No	127	57.1	24.3	0.3	4.4	20	58	48	124	0.8	239.3	1275	1.59	424	0.19
MSSM_015	Moderate	Severe	Resp/GI	GI	No	Yes	51-55	Male	Other	28.83	Yes	No	No	Yes	No	Yes	Yes	Yes	Yes	Yes		Yes	88	18.3	13.2	0.8	3.2	9.9	31	12	81	1.48	51.4	576	0.33	275	0.05
MSSM_016	Moderate	Moderate	Respiratory	no_GI	Yes	No	51-55	Male	Other	30.44	No	No	No	Yes	No	Yes	Yes	Yes	No	No		No	35.5	20.7	28.5	0.5	4.4	14.3	27	12	73	1.07	116.2	155	0.81	226	0.4
MSSM_017	Moderate	Moderate	Resp/GI	GI	Yes	No	51-55	Male	Hispanic	22.89	No	No	No	No	Yes	No	No	No	No	Yes	No	No	NA	NA	NA	NA	6.2	12.5	67	45	550	2.39	129.1	521	0.65	354	0.43
MSSM_018	Severe	Severe	Resp/GI	GI	Yes	No	51-55	Male	African-American	26.99	Yes	No	No	Yes	Yes	No	Yes	No	No	Yes		Yes	67.5	88.3	68	0.8	7.6	7.1	16	14	100	1.66	140.6	1045	3.11	552	0.47
MSSM_019	Moderate	Severe	Resp/GI	GI	Yes	Yes	51-55	Male	Unknown	28.7	Yes	Yes	No	Yes	Yes	No	Yes	Yes	Yes	Yes		Yes	168	21.8	24.1	0.5	8.9	8.9	41	50	104	1.09	155.3	2451	1.46	358	0.24
MSSM_020	Mild	Mild	Resp/GI	GI	Yes	No	56-60	Female	African-American	42.21	No	Yes	No	No	No	No	No	No	No	No	No	No	5.5	6.8	10.2	0.3	3.4	0.3	11	8	76	0.66	7	1117	0.67	238	0.03
MSSM_021	Moderate	Moderate	Resp/GI	GI	Yes	No	56-60	Female	Hispanic	23.97	Yes	Yes	No	Yes	No	Yes	No	No	No	No	No	No	18.4	11.1	12.2	0.4	5.5	8.5	13	11	64	0.72	75.4	47	0.29	185	0.05
MSSM_022	Moderate	Severe	Resp/GI	GI	Yes	No	56-60	Female	African-American	38.95	Yes	Yes	No	Yes	No	No	Yes	No	No	Yes		No	77.8	37.8	30.5	0.6	7.6	12.9	70	18	65	2.45	76.5	7477	3.79	474	1.86
MSSM_023	Moderate	Moderate	Resp/GI	GI	Yes	Yes	56-60	Male	Asian	26.05	Yes	Yes	Yes	No	Yes	Yes	Yes	Yes	Yes	Yes	Yes	No	42.1	16.9	14.5	0.3	6	30.1	45	35	54	0.97	11.1	156	0.31	304	0.05
MSSM_024	Moderate	Severe	Respiratory	no_GI	No	Yes	56-60	Female	African-American	34.8	No	No	No	Yes	No	Yes	Yes	Yes	Yes	Yes		No	45.7	43.9	14.8	0.3	4.2	21.3	57	43	68	0.79	48	660	2.55	343	0.12
MSSM_025	Severe	Severe	Resp/GI	GI	No	Yes	56-60	Female	Hispanic	37.13	Yes	No	No	Yes	No	Yes	Yes	No	Yes	Yes		Yes	9	36.3	12.2	0.3	10.5	1.6	29	20	64	1.83	170.2	281	2.01	550	0.87
MSSM_026	Moderate	Severe	Resp/GI	GI	Yes	No	56-60	Male	African-American	29.09	No	Yes	Yes	Yes	No	No	No	No	Yes	Yes	Yes	No	5.8	40.8	38	0.3	7.3	6	26	16	67	0.95	13.1	34	1.63	1055	0.08
MSSM_027	Moderate	Moderate	Respiratory	no_GI	Yes	No	61-65	Female	Asian	20.49	No	No	No	No	No	No	No	No	No	No	No	No	2.7	16.4	13.1	0.3	3.1	43	19	13	47	0.63	2.4	130	0.98	255	0.02
MSSM_028	Moderate	Moderate	Resp/GI	GI	Yes	No	61-65	Female	African-American	37.01	Yes	Yes	No	Yes	Yes	No	No	No	No	Yes	Yes	No	27	59.7	16.2	0.3	8	12	39	35	69	0.77	89.7	697	1.83	395	0.22
MSSM_029	Severe	Severe	Resp/GI	GI	No	No	61-65	Female	Hispanic	27.08	Yes	No	No	Yes	Yes	No	No	No	Yes	Yes	No	No	99.3	56.4	16.7	0.5	8.68	13.5	62	26	67	0.9	286.1	489	4.19	649	2.38
MSSM_030	Moderate	Severe	Resp/GI	GI	Yes	No	61-65	Female	Hispanic	40.68	No	Yes	Yes	Yes	No	No	No	No	No	Yes		No	NA	NA	NA	NA	5	1	38	15	164	0.76	9	88	0	315	0.07
MSSM_031	Severe	Severe	Respiratory	no_GI	No	Yes	66-70	Female	Hispanic	39.99	No	No	No	Yes	Yes	No	No	No	Yes	Yes	No	No	86.9	63.3	41.1	0.6	10.1	12.4	56	18	85	5.04	35.9	694	2.2	679	0.3
MSSM_032	Moderate	Severe	Respiratory	no_GI	Yes	No	66-70	Male	Hispanic	24.53	No	No	No	Yes	Yes	Yes	Yes	No	No	No	No	No	495	93.3	28.2	0.4	10.7	12.8	29	13	97	8.53	35.2	895	1.49	337	0.33
MSSM_033	Severe	Severe	Respiratory	no_GI	Yes	Yes	66-70	Female	African-American	39.05	No	No	No	Yes	Yes	Yes	Yes	No	Yes	Yes		No	244	103	50.3	2.1	12.8	8.3	22	13	48	1.61	237.3	939	9.75	818	3.16
MSSM_034	Moderate	Moderate	Resp/GI	GI	Yes	No	66-70	Male	Hispanic	23.61	Yes	Yes	No	Yes	Yes	No	Yes	Yes	No	Yes	Yes	No	257	98.6	26.2	0.3	5.5	6.4	68	63	76	0.53	149.2	374	NA	461	0.12
MSSM_035	Moderate	Moderate	Respiratory	no_GI	Yes	No	66-70	Female	White	29.45	No	No	No	Yes	No	Yes	Yes	Yes	No	Yes		No	468	53.8	28.8	1	8.9	0.7	240	182	90	0.95	13	203		546	0.82
MSSM_036	Severe	Severe	Resp/GI	GI	Yes	No	66-70	Male	Asian	24.64	Yes	Yes	Yes	Yes	Yes	No	Yes	No	Yes	Yes		Jakafi	68	89.6	182	1.6	15.3	5	40	25	45	2.42	25.9	4015	0.85	1468	0.56
MSSM_037	Severe	Severe	Respiratory	no_GI	Yes	No	66-70	Female	African-American	41.6	No	No	No	Yes	Yes	Yes	Yes	No	No	Yes	No	No	61.6	45.9	21.9	0.3	7.8	26.6	53	28	64	0.88	140.1	777	1.59	518	0.44
MSSM_038	Mild	Mild	GI	GI	Yes	No	66-70	Male	Asian	20.62	Yes	Yes	No	No	No	No	No	No	No	No		No	221	39.7	50.3	1	4.9	1	19	9	94	8.46	113	477	2.48	138	0.28
MSSM_039	Moderate	Moderate	Respiratory	no_GI	Yes	No	66-70	Female	Hispanic	35.51	No	No	No	No	No	No	No	Yes	No	Yes		No	11.7	22.6	10.8	0.3	6.6	20.6	50	43	73	1.36	44.3	406	1.41	352	0.03
MSSM_040	Moderate	Severe	Resp/GI	GI	No	Yes	71-75	Female	Hispanic	50.37	Yes	No	No	Yes	No	No	Yes	No	No	No		No	25.7	44.7	15.2	0.4	4.2	42.4	56	35	281	1.62	2.9	463	3.81	297	0.07
MSSM_041	Severe	Severe	Respiratory	no_GI	Yes	Yes	76-80	Male	White	31.57	No	No	No	Yes	Yes	Yes	Yes	No	Yes	Yes		No	1680	84.5	45.4	0.5	8.6	3.7	28	13	108	6.17	131.1	2913	1.64	346	1.32
MSSM_042	Moderate	Moderate	Resp/GI	GI	Yes	No	76-80	Male	Hispanic	28.76	Yes	No	No	No	No	No	No	No	No	Yes		No	9.1	47.6	20	0.6	15.4	8	37	40	85	2.34	5.6	259	0.75	405	0.56
MSSM_043	Severe	Severe	Resp/GI	GI	Yes	No	76-80	Male	Hispanic	26.49	Yes	No	No	No	No	Yes	Yes	Yes	Yes	Yes		No	258	48.2	14.1	0.3	10.4	3.1	59	57	79	1.01	270.6	2442	3.38	558	0.02
MSSM_044	Severe	Severe	Respiratory	no_GI	Yes	Yes	86-90	Female	White	23.85	No	No	No	Yes	Yes	Yes	No	No	Yes	No		No	149	151	45.9	0.4	16.1	7	21	17	108	1.21	14.8	340	2.13	455	1.48

### Sheet: Data file S2 Stool Assays Data
Deidentified_donor_ID	Deidentified_sample_ID	Control_COVID	Bristol_score	stool_sample_day	fecal_IL10	fecal_IL17	fecal_IL1b	fecal_IL1ra	fecal_IL23	fecal_IL6	fecal_IL8	fecal_TNFa	fecal_calpro	nsp14_Ct	N1_Ct	N2_Ct	16S_Ct	HPRT_Ct	GAPDH_Ct	Bactin_Ct	RseP_Ct	Shannon_entropy_16S	Shannon_entropy_metagenome	fecal_anti_RBD_IgA_AUC	fecal_anti_Spike_IgA_AUC	fecal_total_IgA_AUC	Fecal_viral_genome_GISAID_accession
MSSM_006	MSSM_006_V1	COVID	7	6	754.8	0	0	660	238.4	15	3361.5	376.364	866.227	19.386	18.823	20.2	23.553	33.507	27.123	23.991	40	3.80716	2.50664	0.96	1.9175	4.7704	EPI_ISL_526687
MSSM_012	MSSM_012_V1	COVID	6	13	0	0	0	2580	36.798	42.3529	166.5	30	33.3543	40	40	40	23.315	32.525	27.704	24.91	34.826	6.05344	2.63778	0.4575		4.44765
MSSM_012	MSSM_012_V8	COVID	7	20	0	0	0	0	84.4	9.47368	46.5	0	73.2453	40	36.78	37.54	20.654	32.213	27.491	27.984	40	4.82125	2.58079	1.8485		5.02814
MSSM_028	MSSM_028_V1	COVID	4	11	762	0	0	4860	30.198	49.4118	241.5	90	7.5684	40	37.113	40	22.562	32.141	27.967	26.203	40	4.71431	2.99307	1.804	2.428	6.48515
MSSM_034	MSSM_034_V1	COVID	3	19	192	0	0	1200	14.4	8.42105	211.5	0	132.838	40	33.945	34.618	22.459	29.91	23.06	20.252	40	3.88133	2.06636	2.5585		5.69337
MSSM_014	MSSM_014_V1	COVID	4	25	82.8	0	0	11340	260.4	15	211.5	158.182	108.521	37.258	37.241	40	29.617	40	29.462	29.444	40	1.77859		0.562		4.76111
MSSM_014	MSSM_014_V8	COVID	7	36	0	0	0	0	160.4	9.70588	496.5	65.4545	285.534	14.375	14.649	15.979	28.348	34.94	24.698	22.61	36.081	2.36834	1.72377	0.363		3.78242	EPI_ISL_526688
MSSM_029	MSSM_029_V1	COVID	2	39	0	0	0	2820	42.798	45.8824	406.5	30	98.3783	40	40	40	30.04	33.603	28.68	28.208	34.325	4.65987	2.46519	2.998	2.4335	6.86014
MSSM_002	MSSM_002_V1	COVID	3	28	0	0	0	6900	146.4	6.31579	286.5	0	71.2173	40	40	40	24.563	34.368	26.748	28.442	34.861	5.34105	2.94618	0.7265		5.2731
MSSM_004	MSSM_004_V1	COVID	4	9	372	0	0	0	198.4	0	301.5	72.8571	8.92652	40	40	40	21.109	36.383	28.816	29.359	40	4.40466	2.35158	3.7565		4.98054
MSSM_004	MSSM_004_V8	COVID	6	25	732	0	0	4080	189.798	35.2941	241.5	321.429		40	40	40	23.785	33.826	28.117	28.69	40	4.10527				3.85092
MSSM_036	MSSM_036_V1	COVID	6	17	0	0	0	12300	36.4	8.82353	166.5	43.6364	56.0139									4.0958	2.5444	0.659		4.61599
MSSM_036	MSSM_036_V8	COVID	5	27	0	0	0	0	438.198	31.7647	106.5	4.28571		40	40	40	31.993	33.612	27.841	40	35.104	4.09828	2.57413			4.29789
MSSM_017	MSSM_017_V1	COVID	5	8	546	28.0645	0	6606.67	48.396	30	57.7778	246	9.60151	40	40	40	22.608	31.923	26.464	26.27	35.217	4.8475	3.04284	1.719	1.1035
MSSM_037	MSSM_037_V1	COVID	6	9	3454.8	34.2857	79.5429	23280	152.4	127.059	826.5	365.455	7.56321	38.739	33.686	37.384	21.487	33.823	26.2	25.347	34.788	5.06496	3.06902	2.9015	4.1975	4.96544
MSSM_025	MSSM_025_V1	COVID	6	13	394.8	0	60.6857	85920	132.4	13.2353	1651.5	136.364	137.77	35.064	31.194	32.739	30.895	35.797	28.395	31.641	40			1.2105		5.29284
MSSM_025	MSSM_025_V8	COVID	6	20	0	0	0	15840	98.4	14.1176	451.5	196.364		40	40	40	35.794	34.91	30.214	34.361	40	3.05308	2.03405			5.59469
MSSM_031	MSSM_031_V1	COVID	7	15	0	0	0	0	34.4	7.05882	241.5	21.8182	324.013	15.366	14.407	16.024	23.149	34.244	24.084	21.972	33.385	3.71248	2.18359	0.6		4.46391	EPI_ISL_526686
MSSM_027	MSSM_027_V1	COVID	3	15	0	0	0	1620	76.4	8.42105	286.5	8.57143	36.6551	40	40	37.852	40	36.186	29.449	40	40	4.80049	2.61734	1.1405		6.19839
MSSM_009	MSSM_009_V1	COVID	3	5	0	0	0	300	96.798	24.7059	136.5	30	234.747	40	40	40	22.407	40	25.194	22.908	33.2	4.71527	2.11004	0.775		5.47511
MSSM_009	MSSM_009_V8	COVID	5	16	0	0	0	3000	39.798	28.2353	391.5	4.28571	481.834	40	40	40	30.193	33.474	29.749	28.88	30.771	2.5781	1.83302	0.584		5.71543
MSSM_009	MSSM_009_V9	COVID	5	46	732	97.7419	36	7273.33	620.796	23.5135	60	198										2.92133		1.4035
MSSM_003	MSSM_003_V1	COVID	4	11	27	0	0	1500	397.998	42.3529	166.5	38.5714	66.5198	34.003	31.191	32.751	22.859	40	26.977	25.121	40	5.3089	2.53692	0.3955	0.582	4.99331
MSSM_003	MSSM_003_V8	COVID	1	18	970.8	0	0	6180	18.4	20.2941	256.5	234.545	215.94	40	29.906	40	32.343	32.883	30.335	34.908	40	5.48576	1.95676	1.128		4.34201
MSSM_021	MSSM_021_V1	COVID	6	11	0	0	0	2940	0	8.82353	226.5	38.1818	82.7234	40	36.868	40	27.549	29.464	26.091	31.793	40	3.64473	1.64307	0.512		4.73789
MSSM_020	MSSM_020_V1	COVID	5	19	1918.8	81.4286	0	4980	0	17.6471	601.5	1074.55	19.5267	40	40	40	24.219	32.945	24.74	24.888	35.896	3.98049		1.1105		3.3192
MSSM_020	MSSM_020_V8	COVID	4	33	78	0	0	4740	380.796	0	0	0	0	40	40	40	32.74	38.828	30.331	29.719	35.058	5.18107		1.018
MSSM_042	MSSM_042_V1	COVID	7	7	3882	188.571	26.9143	6300	206.598	148.235	1471.5	942.857	391.154	30.026	32.786	33.886	21.21	36.809	22.109	20.886	40	5.48813	3.17341	1.084		4.05176
MSSM_030	MSSM_030_V1	COVID	3	45	438	4.83871	0	8340	876.396	17.027	8.88889	57	353.65	40	40	40	23.974	40	28.75	27.601	40	4.10826		6.525	4.427
MSSM_038	MSSM_038_V1	COVID	6	17	0	0	0	0	138.4	18.9474	436.5	8.57143	356.211	32.747	27.057	29.327	21.424	36.98	24.949	23.655	33.951	4.46658	2.65876	0.61		5.89073
MSSM_035	MSSM_035_V1	COVID	1	6	222	0	0	1560	0	10.5263	511.5	38.5714	116.839	40	40	40	32.895	35.701	29.639	31.397	35.522	5.93225	2.58289	1.031		4.07382
MSSM_010	MSSM_010_V1	COVID	2	35	0	0	0	4380	96.4	15	211.5	70.9091	12.4972	40	40	40	37.6	34.179	30.917	36.043	40	5.36944	3.08894	0.563		4.24565
MSSM_007	MSSM_007_V1	COVID	3	6	2922	21.4286	0	3240	45.798	74.1176	331.5	668.571	97.8347	40	40	40	21.802	34.91	28.395	26.245	40	4.85153	2.41722	0.331	0.3695	3.13112
MSSM_026	MSSM_026_V1	COVID	7	5	162	0	0	1260	0	74.1176	406.5	68.5714	1306.94	40	36.705	40	25.7	30.45	23.953	22.691	28.984	3.73495	2.18323	0.58		5.31257
MSSM_005	MSSM_005_V1	COVID	7	37	0	0	0	12780	0	8.82353	181.5	60	33.7664	40	40	40	21.097	34.544	26.992	25.109	40	4.09924	2.52305	1.473	0.678	4.79826
MSSM_032	MSSM_032_V1	COVID	7	66	66	0	69	2673.33	590.796	0	33.3333	0	86.9274	37.82	40	40	21.672	32.164	21.525	20.782	33.413			2.607
MSSM_032	MSSM_032_V8	COVID		72	0	0	1785	14806.7	413.196	3.24324	3571.11	0	943.078	40	40	40	21.181	34.69	25.883	24.396	31.368			2.511
MSSM_023	MSSM_023_V1	COVID	1	19	522	0	0	7560	505.998	10.5882	151.5	0	13.9478	40	40	40	26.989	35.223	28.586	27.956	36.088	5.09958	0.663502	1.981	4.3625	6.60356
MSSM_019	MSSM_019_V1	COVID	6	27	0	0	0	4980	0	33.5294	391.5	207.273	284.268	38.436	35.492	40	21.973	32.338	24.784	24.447	40	5.11223		1.2545		4.3838
MSSM_043	MSSM_043_V1	COVID	6	19	2217	51.4286	0	2820	525.798	38.8235	241.5	90	323.474	29.483	31.126	32.927	21.222	35.554	23.775	21.643	33.125	6.09631	3.06008	0.7045		4.25145
MSSM_043	MSSM_043_V8	COVID	3	24	3927	94.2857	301.2	56580	0	48.4211	1741.5	522.857	1218.6	39.324	32.292	35.916	23.375	36.145	25.244	23.331	34.244	6.39453	3.23237	0.3865		3.15086
MSSM_041	MSSM_041_V1	COVID	7	31	0	0	0	6720	0	12.3529	976.5	43.6364	384.509	40	40	40	22.261	32.22	23.063	23.521	34.239	4.8843		2.204	1.3775	4.76344
MSSM_041	MSSM_041_V8	COVID	7	39	0	0	0	4873.33	499.596	0	88.8889	15	788.229	40	36.955	40	24.116	33.679	27.637	26.399	40	5.24586		3.0135
MSSM_041	MSSM_041_V9	COVID	7	59	240	45.4839	0	86206.7	413.196	10.5405	91.1111	42										2.57613		1.6735
MSSM_013	MSSM_013_V1	COVID	7	6	334.8	0	6.68571	1560	0	13.2353	901.5	120	32.4355	27.513	30.446	32.336	21.094	34.451	22.242	20.551	35.056	5.00822	2.42647	1.644		4.46971
MSSM_001	MSSM_001_V1	COVID	1	37	282	0	170.914	9480	0	20	301.5	47.1429	141.333	28.091	33.08	35.771	22.922	33.996	26.843	25.021	33.828	4.85042	2.85726	0.96		4.27003
MSSM_008	MSSM_008_V1	COVID	6	20	0	0	0	0	390.198	24.7059	136.5	0	54.4434	38.081	40	37.438	22.167	32.611	25.88	23.837	40	3.81259		5.879	1.419	5.6864
MSSM_044	MSSM_044_V1	COVID	6	38	70.8	0	1160.4	64020	2.4	17.6471	6091.5	261.818	1638.54	40	40	40	28.803	34.206	26.13	24.09	30.666	3.63697	1.89203	0.602		3.08352
MSSM_044	MSSM_044_V8	COVID	7	49	180	14.5161	839	30006.7	734.796	13.7838	1317.78	84	1228.63	40	40	40	27.287	32.113	28.014	24.778	29.656	4.02188		2.1035
MSSM_033	MSSM_033_V1	COVID	6	9	0	0	0	0	229.398	17.6471	616.5	107.143	2611.24	40	40	40	24.429	37.105	26.216	25.363	36.04	5.0622		0.376	0.463	3.69999
MSSM_033	MSSM_033_V8	COVID		32	96	0	937	78140	270.396	3.24324	800	30	1102.08	40	40	40	27.039	29.82	24.271	21.715	25.98			0.946
MSSM_039	MSSM_039_V1	COVID	5	13	742.8	0	0	8580	0	17.6471	391.5	185.455	411.538	40	40	40	23.178	37.524	29.307	28.909	40	5.02667	2.83797	1.7005	3.1775	5.20112
MSSM_016	MSSM_016_V1	COVID	4	5	1306.8	0	0	5880	82.4	10.5882	271.5	16.3636	277.164	40	40	40	38.107	35.762	30.71	40	34.383	5.46724	2.8803	0.3575		4.19689
MSSM_016	MSSM_016_V8	COVID	5	14	144	0	0	14740	414.396	5.67568	11.1111	0	111.036	40	40	40	21.786	32.495	27.984	27.251	40	3.83986		2.6685
MSSM_015	MSSM_015_V1	COVID	7	8	147	0	0	9840	8.598	17.6471	2131.5	25.7143	84.9631	30.312	27.886	28.719	26.213	36.993	29.49	28.37	34.832	4.92648		2.608	4.805	5.08038
MSSM_015	MSSM_015_V9	COVID	7	30	102	0	0	673.333	673.596	5.67568	40	21	1711.85	40	40	40	23.917	34.235	26.981	25.431	40			1.943
MSSM_040	MSSM_040_V1	COVID	6	5	342	0	0	0	130.998	38.8235	196.5	81.4286	191.477	40	40	40	32.966	33.294	28.706	40	40	2.89073		11.2425	2.9885	5.26497
MSSM_040	MSSM_040_V8	COVID	7	11	147	0	0	10800	44.4	18.9474	241.5	107.143	175.831	40	40	40	28.635	32.706	27.701	40	35.814	1.77291		7.189		5.42054
MSSM_011	MSSM_011_V1	COVID	1	47	336	0	0	8873.33	379.596	3.24324	26.6667	18	454.581	40	40	40	26.343	31.091	25.183	24.427	34.339	5.40963		5.456	5.1845
MSSM_022	MSSM_022_V1	COVID	1	14	312	0	0	2873.33	644.796	2.43243	8.88889	0	96.235	40	40	40	37.725	31.835	25.182	36.667	40	2.7602		0.92
MSSM_022	MSSM_022_V8	COVID	6	21	396	30	0	15140	909.996	12.1622	144.444	78	57.3146	40	40	40	40	40	32.304	40	40	5.12208		1.854
MSSM_018	MSSM_018_V1	COVID	5	18	570	37.7419	14	6606.67	780.396	34.8649	44.4444	180	54.3309	40	35.567	37.089	24.379	34.701	27.737	26.362	33.657	6.43026		0.324	0.3445
MSSM_024	MSSM_024_V1	COVID	7	2	0	0	390	4340	1012	0	726.667	0	223.938	38.018	35.307	40	30.243	32.765	30.544	29.989	33.02	5.68325		0.6095
MSSM_024	MSSM_024_V8	COVID	7	15	0	0	625	1273.33	1051.6	0	1577.78	6	3307.46	33.818	31.068	34.896	22.657	32.638	21.777	19.009	30.172	3.93137		0.8305
MSSM_045	MSSM_045	Control			672	12.5806	5	12206.7	336.396	20.2703	51.1111	120												1.0385
MSSM_046	MSSM_046	Control			1407	0	0	1680	135.198	10.5882	136.5	38.5714												1.323		6.65581
MSSM_047	MSSM_047	Control			327	0	196.629	1020	423.798	14.1176	1396.5	34.2857												1.9395		5.4426
MSSM_048	MSSM_048	Control			528	0.967742	0	3940	383.196	15.4054	8.88889	177												0.659
MSSM_049	MSSM_049	Control			1827	21.4286	0	18480	190.398	74.1176	436.5	175.714												1.5745		4.99911
MSSM_050	MSSM_050	Control			1197	21.4286	0	3240	322.398	95.2941	406.5	72.8571												3.1945		4.55911
MSSM_051	MSSM_051	Control			0	0	0	0	206.598	18.9474	76.5	0												0.8145		4.82032
MSSM_052	MSSM_052	Control			507	0	0	11040	454.998	14.1176	481.5	38.5714												1.224		4.23868
MSSM_053	MSSM_053	Control			528	10.6452	0	3540	341.196	0.810811	15.5556	0												0.503
MSSM_054	MSSM_054	Control			2457	47.1429	0	27840	170.598	98.8235	466.5	278.571												0.6605		3.91477
MSSM_055	MSSM_055	Control			27	0	0	2700	5.598	38.8235	511.5	8.57143												0.485		5.52038
MSSM_056	MSSM_056	Control			684	16.4516	6	12273.3	11.196	6.48649	62.2222	78												1.1245	2.5675
MSSM_057	MSSM_057	Control			2697	0	0	4920	0	1.05263	556.5	4.28571												0.721		4.12491
MSSM_058	MSSM_058	Control			2967	0	0	1800	72.198	63.5294	241.5	60												1.0015		4.47087
MSSM_059	MSSM_059	Control			456	10.6452	0	5740	847.596	4.86486	20	60												2.1945
MSSM_060	MSSM_060	Control			1437	0	0	0	2226.4	7.36842	241.5	25.7143												1.594		3.40859
MSSM_061	MSSM_061	Control			732	0	0	2700	396.198	35.2941	196.5	25.7143												2.895	1.967	4.59858
MSSM_062	MSSM_062	Control			414	0	0	7473.33	17.196	4.05405	17.7778	33												0.4625	2.186
MSSM_063	MSSM_063	Control			906	31.9355	0	9673.33	144.396	9.72973	24.4444	93												2.3485	1.141
MSSM_064	MSSM_064	Control			654	30	0	9473.33	193.596	8.10811	26.6667	87												1.176
MSSM_065	MSSM_065	Control			768	0	0	16340	79.596	0	51.1111	39												0.7595
MSSM_066	MSSM_066	Control			354	0	0	11273.3	795.996	0	31.1111	0												0.8775
MSSM_067	MSSM_067	Control			3237	64.2857	0	4560	436.998	95.2941	541.5	287.143													3.395	5.67711
MSSM_068	MSSM_068	Control			42	12.8571	0	780	336.798	17.6471	406.5	0													3.8825	4.241

### Sheet: Data file S3 Stool Assays Info 
Stool Assays Information
This table information on the data in Supplementary Table 6 "Stool Assays Raw Data"
Column heading	Data
Donor_ID	A unique identifier for each COVID-19 patient or healthy control donor
Sample_ID	A unique identifier for each fecal sample
Control_COVID	Indicates if the sample comes from a healthy donor ("Control") or a COVID-19 patient ("COVID")
Bristol_score	For COVID-19 samples, the Bristol score of the sample
stool_sample_day	For COVID-19 samples, the day of sample collection relative to the day of symptom onset
fecal_IL10	The concentration of fecal IL-10, in pg/mg
fecal_IL17	The concentration of fecal IL-17, in pg/mg
fecal_IL1b	The concentration of fecal IL-1b, in pg/mg
fecal_IL1ra	The concentration of fecal IL-1ra, in pg/mg
fecal_IL23	The concentration of fecal IL-23, in pg/mg
fecal_IL6	The concentration of fecal IL-6, in pg/mg
fecal_IL8	The concentration of fecal IL-8, in pg/mg
fecal_TNFa	The concentration of fecal TNFa, in pg/mg
fecal_calpro	The concentration of fecal calprotectin, in mg/g
nsp14_Ct	The CT value of the qPCR on fecal sample using the nsp14 primers
N1_Ct	The CT value of the qPCR on fecal sample using the N1 primers
N2_Ct	The CT value of the qPCR on fecal sample using the N2 primers
16S_Ct	The CT value of the qPCR on fecal sample using 16S primers
HPRT_Ct	The CT value of the qPCR on fecal sampleusing HPRT primers
GAPDH_Ct	The CT value of the qPCR on fecal sample using the GAPDH primers
Bactin_Ct	The CT value of the qPCR on fecal sample using the b-actin primers
RNaseP_Ct	The CT value of the qPCR on fecal sample using the RNaseP primers
Shannon_entropy_16S	The Shannon entropy calculated from 16S rRNA sequencing data
Shannon_entropy_metagenome	The Shannon entropy calculated from shotgun metagenomic sequencing data
fecal_anti_RBD_IgA_AUC	The calculated area under the curve for fecal anti-RBD IgA
fecal_anti_Spike_IgA_AUC	The calculated area under the curve for fecal anti-Spike IgA
fecal_total_IgA_AUC	The calculated area under the curve for fecal total IgA
Fecal_viral_genome_GISAID_accession	The GISAID accession for the viral SARS-CoV-2 genome isolated from this sample
